# Hand sanitizer recalls during the COVID-19 pandemic: a descriptive analysis of regulatory records from Canada, Nepal, Singapore and the USA

**DOI:** 10.64898/2026.10.26.26366567

**Authors:** Ramdeep Shrestha, Kriti Khanal, Astha Neupane, Basant Giri

## Abstract

**Background:** Alcohol-based hand sanitizers were central to infection prevention during the COVID-19 pandemic. The abrupt rise in global demand fueled the emergence of substandard and unregulated products. Government regulatory bodies around the globe responded to this issue by tightening quality control and enforcing stringent limits on contaminants. This study aimed to descriptively analyze the reasons for, and timing of hand sanitizer recalls and safety warnings between 2020 and 2024.

**Methodology:** We extracted publicly available records from the national regulators of Canada, Nepal, Singapore, and the USA. The database was analyzed by country, year, and reason for recall to identify the recall patterns and regulatory practices.

**Results:** We identified 1044 recalled products in Canada (277), Nepal (39), Singapore (26), and the USA (702). Major reasons for recall were administrative reasons such as non-compliance, non-response to the regulator, and unregistered or unauthorized sale (43.9%) followed by contamination with hazardous chemicals such as methanol, acetaldehyde, and benzene (37.4%) and subpotent ethanol or isopropanol (15.6%). Two-thirds of the recall records were from the USA followed by Canada, Nepal, and Singapore. While most of the recalls were announced during the first year of COVID-19, the recalls did not follow a temporal trend.

**Conclusion:** The recall records showcased product hazard risks during the pandemic, highlighting its global impacts. The recalls in each of the four countries may have missed other substandard hand sanitizer products. This underlines the importance of strict monitoring and public awareness for product safety. The recall records discussed in this paper describe regulatory activity and should not be read as the prevalence of substandard hand sanitizers. Robust emergency regulatory frameworks, rapid analytical verification, and distributed yet strictly monitored certified production systems may help reduce public health risks due to hand sanitizers in the future.
