## Supplementary material for "Hand sanitizer recalls during the COVID-19 pandemic: a descriptive analysis of regulatory records from Canada, Nepal, Singapore and the USA": Rawdata _Canada

### Sheet: Canada
S.N.	Product	Reason for recall	Recalling company	NPN or DIN	Affected lot number(s)	Expiry date	Date added
1	204 Hand Sanitizer	Not authorized for sale in Canada; product not authorized to contain technical-grade ethanol; some lots contain technical-grade ethanol; missing risk statements	204 Spirits Inc.	None	All	All	2020-08-20
2	Adclean (Technical)	Contains unacceptable ingredient, ethyl acetate	Adfast Canada Inc.	80098241	200423-114854	April 2022	2020-07-10
3	Adclean (Technical)	Contains unacceptable ingredient, ethyl acetate	Adfast Canada Inc.	80098241	200505-114929	May 2022	2020-07-10
4	Agape Hand Sanitizer	Missing risk statements; product not authorized to contain technical-grade ethanol	Formula A Inc.	80099669 (does not appear on the label)	080620	June 2022	2020-07-17
5	Aktif Antiseptique instantané pour les mains	Contains unacceptable ingredient, ethyl acetate	Laboratoire Hygienex Inc.	80098088	189665189574	May 2022	2020-06-10
6	Alco-Klean / Magiechem Inc. - Assainisseur À Base D'Éthanol 80%V/V	Missing risk statements; product not authorized to contain technical-grade ethanol	Magiechem Inc.	80099007	16679-200421	Not printed on the label	2020-07-17
7	Alcohol Hand Rub	Missing risk statements; product not authorized to contain technical-grade ethanol	After Dark Distillery Ltd.	80098216	Batch #3	April 2022	2020-09-28
8	Alcohol Hand Rub	Missing risk statements; product not authorized to contain technical-grade ethanol	After Dark Distillery Ltd.	80098216	Batch #4	May 2022	2020-09-28
9	Alcohol Hand Rub	Missing risk statements; product not authorized to contain technical-grade ethanol	After Dark Distillery Ltd.	80098216	Batch #5	June 2022	2020-09-28
10	Annex/Raft Hand Sanitizer	Faulty packaging; not properly labelled	Annex Ale Project, Limited	80098532	001 002 003 004 005 006 007 008 009 010 011	April 25, 2020 to June 9, 2020	2021-02-03
11	Anti-Microbe	Not properly labelled (improper directions for use in children)	ATOMS F.D., INC.	02248351	All	All	2021-02-03
12	Ascencia Désinfectant pour les mains	Incorrect NPN; product not authorized to contain technical-grade ethanol; missing risk statements	Arclay Natural Technologies	80098625 appears on the label, which is the wrong NPN. 80100505 is the correct NPN.	EN142	May 2022	2020-07-06
13	Avery Essentials Hand Sanitizer	Missing risk statements; product not authorized to contain technical-grade ethanol	Universal Consumer Brands	80099591	20E31A	May 2023	2020-06-24
14	Avery Essentials Hand Sanitizer	Missing risk statements; product not authorized to contain technical-grade ethanol	Universal Consumer Brands	80099412	20C30A 20D19A	April 2023	2020-06-24
15	Avery Essentials Hand Sanitizer	Missing risk statements; product not authorized to contain technical-grade ethanol	Universal Consumer Brands	80099412	20E08A 20E01A	May 2023	2020-06-24
16	Bath Springs	Missing risk statements; product not authorized to contain technical-grade ethanol	South Ridge Packing Co. Ltd.	80099105	20200418 20200421 20200422 20200423 20200424 20200427 20200428 20200429 20200430	April 2022	2020-09-14
17	Bath Springs	Missing risk statements; product not authorized to contain technical-grade ethanol	South Ridge Packing Co. Ltd.	80099105	20200501 20200504 20200505 20200507 20200513 20200514	May 2022	2020-09-14
18	Bath Springs	Missing risk statements; product not authorized to contain technical-grade ethanol	South Ridge Packing Co. Ltd.	80099105	20200602 20200608	June 2022	2020-09-14
19	Bio Life Hand Sanitizer	Contains unacceptable ingredient, methanol; ethanol content is less than required amount to be effective	10932540 Canada Inc./ Bio Life Sciences Corp.	80101522	All	All	2020-11-13
20	Biogel	Contains unacceptable ingredient, methanol	Groupe Savon Olympic Inc.	80098684	0E971 0E973	Not printed on the label	2021-03-15
21	Biogel	Contains unacceptable ingredient, ethyl acetate	Groupe Savon Olympics, Inc.	80098684	0D991 0D992 0D963 0D964 0E998 0E997 0E994	April 2022	2020-07-03
22	Biogel; Préférence	May contain unacceptable ingredient, methanol or ethyl acetate	Groupe Savon Olympics, Inc.	80098684	All lots beginning with 0C, 0D9, 0E9, and 0F9	April 2022. Expiry date not printed on all labels.	2021-03-24
23	BioOrigin Pure Hands Antibacterial Hand Gel	Missing risk statements; product not authorized to contain technical-grade ethanol	Mineral Origin Inc.	80098887	12020 12720-2 14020 14320	October 2021 November 2021 November 2021 November 2021	2020-07-30
24	BioOrigin Pure Hands Antibacterial Hand Gel	Missing risk statements; product not authorized to contain technical-grade ethanol	Mineral Origin Inc.	None	09920 10020 10520 10620 11120 11220 12020 12720 13320 14020 14620	Not printed on the label	2020-07-30
25	Biovectra Hand Sanitizer - Topical Gel	Contains unacceptable ingredient, ethyl acetate	BioVectra, Inc.	80099246	53491 53509 53518 53583	April 2021	2020-07-21
26	Biovectra Hand Sanitizer - Topical Gel	Contains unacceptable ingredient, ethyl acetate	BioVectra, Inc.	80099246	53815 53875 53833	May 2021	2020-07-21
27	Biovectra Hand Sanitizer - Topical Gel	Contains unacceptable ingredient, ethyl acetate	BioVectra, Inc.	80099246	53948	June 2021	2020-07-21
28	Biovectra Sanitizer	Contains unacceptable ingredient, ethyl acetate	BioVectra, Inc.	80097796	53473	September 2020	2020-07-21
29	Biovectra Sanitizer	Contains unacceptable ingredient, ethyl acetate	BioVectra, Inc.	80097796	53999	December 2020	2020-07-21
30	Birds & Bees Distillery 70% Ethyl Alcohol	Missing risk statements; product not authorized to contain technical-grade ethanol	Birds & Bees Winery Inc.	80098632	All. Lot number not printed on all labels.	April 2023	2020-10-19
31	Blindman Brewing Hand Sanitizer	Missing risk statements; product not authorized to contain technical-grade ethanol	Blindman Brewing Inc.	80098092	S-20200426 S-20200427 S-20200427-2 S-20200428	September 2020	2020-09-14
32	Blindman Brewing Hand Sanitizer	Missing risk statements; product not authorized to contain technical-grade ethanol	Blindman Brewing Inc.	80098092	S-20200501-1 S-20200501-2 S-20200504 S-20200515 S-20200530	October 2020	2020-09-14
33	Blindman Brewing Hand Sanitizer	Missing risk statements; product not authorized to contain technical-grade ethanol	Blindman Brewing Inc.	80098092	S-20200606	November 2020	2020-09-14
34	Blindman Brewing Hand Sanitizer	Missing risk statements; product not authorized to contain technical-grade ethanol	Blindman Brewing Inc.	80098092	S-20200812	January 2021	2020-09-14
35	Clean & Green Hand Sanitizer Gel	Contains unacceptable ingredient, methanol	Hope, Grace and Healing, DBA HgH Integrative Aromatics	80100887	00158	May 2022	2020-08-04
36	Clean & Green Hand Sanitizer Gel	Contains unacceptable ingredient, methanol	Hope, Grace and Healing, DBA HgH Integrative Aromatics	80100887	00161	June 2022	2020-08-04
37	Clean Freak	Missing risk statements; product not authorized to contain technical-grade ethanol	Tri Natural Mfg.	80099541	HS2006 HS2007 HS2012 HS2013	May 2021	2020-09-14
38	Clean Freak	Missing risk statements; product not authorized to contain technical-grade ethanol	Tri Natural Mfg.	80099541	HS2014 HS2015	June 2021	2020-09-14
39	Clean Freak	Missing risk statements; product not authorized to contain technical-grade ethanol	Tri Natural Mfg.	80099541	HS2016 HS2017 HS2018	July 2021	2020-09-14
40	Concept Manufacturing Ltd - Ethanol Sanitizer 75%; Sani-Soft Sanitizing Skin Cleanser	Missing risk statements; product not authorized to contain technical-grade ethanol	Concept Manufacturing Ltd.	80099097	All. Not printed on the label.	April 1, 2022 to June 4, 2022	2020-11-27
41	Daily Shield Hand Sanitizer	Contains unacceptable ingredient, methanol; ethanol content is less than the recommended amount to be effective	10932540 Canada Inc./ Bio Life Sciences Corp.	80098979	All	All	2020-11-02
42	Dash Vapes Hand Sanitizer	Contains unacceptable ingredient, ethyl acetate	DashVapes Inc.	Unlicensed (no NPN or DIN on label)	1258969	April 10, 2021	2020-06-11
43	Defend Gel Hand Sanitizer	Contains unacceptable ingredient, ethyl acetate	Corporate Facility Supply, Inc.	80100149	20132 20136 20140	May 2022	2020-07-21
44	Dermogen	Contains unacceptable ingredient, ethyl acetate	Inter Cosmetiques Inc.	80098142	J20HG001 J20HG002 J20HG003 J20HG004 J20HG005 J20HG006 J20HG007 J20HG008 J20HG009 J20HG010 J20HG011 J20HG012 J20HG013 J20HG014	May 2022	2020-07-27
45	Désinfectant Mousseux Pour les Mains	Contains unacceptable ingredient, ethyl acetate	Solutions Enviro-Formula, Inc.	80101041	PFFM02200610 PFFM01200610 PFFM03200610 PFFM01200608 PFFM02200605	Not printed on the label	2020-07-21
46	Désinfectant pour les mains à base d'éthanol 70%	Missing risk statements; product not authorized to contain technical-grade ethanol	Duvernois	80098158	200414 23/04/2020 19:34to 30/04/2020 23:59 20005195 20005475 20005478 20005479 20005848 20005849 20005850 20006018 20006019 20006020 20005193 20005194 20005195 20005476 20005477 20005479 20005480 20005688 20005693 20006022 20006023	April 2022	2020-08-XX	200414 01/05/2020 00:00 to 01/05/2020 20:30 200414A 15/05/2020 16:30 to 21/05/2020 11:55 and 21/05/2020 22:35 to 25/05/2020 10:33 20006026 20006027	May 2022
47	Désinfectant pour les mains à base d'éthanol 70%	Missing risk statements; product not authorized to contain technical-grade ethanol	Duvernois	80098158	200414 23/04/2020 19:34 to 30/04/2020 23:59 20005195 20005475 20005478 20005479 20005848 20005849 20005850 20006018 20006019 20006020 20005193 20005194 20005195 20005476 20005477 20005479 20005480 20005688 20005693 20006022 20006023	April 2022	2020-09-04
48	Désinfectant pour les mains à base d'éthanol 70%	Missing risk statements; product not authorized to contain technical-grade ethanol	Duvernois	80098158	200414 01/05/2020 00:00 to 01/05/2020 20:30 200414A 15/05/2020 16:30 to 21/05/2020 11:55 and 21/05/2020 22:35 to 25/05/2020 10:33 20006026 20006027	May 2022	2020-09-04
49	Eltraderm Hand Sanitizer-70% Ethyl Alcohol	Contains unacceptable ingredient, ethyl acetate	Eltraderm Limited	80098540	0217	April 2022	2020-06-06
50	eSafe	Contains unacceptable ingredient, methanol	Groupe Enov, Inc.	Unlicensed (no NPN or DIN on label)	20-115 20-120 20-121	April 2021	2020-07-03
51	eSafe	Contains unacceptable ingredient, methanol	Groupe Enov, Inc.	Unlicensed (no NPN or DIN on label)	20-125 20-126 20-181	May 2021	2020-07-03
52	Facility Plus Complete Facility Services-Hand Sanitizer 70% Alcohol	Contains unacceptable ingredient, ethyl acetate	The A&J Power Group Inc., DBA Facility Plus	Unlicensed (no NPN or DIN on label)	07222	May 2022	2020-07-21
53	Farmessentials Hand Sanitizer	Missing risk statements; product not authorized to contain technical-grade ethanol	Tri Natural Mfg.	80099541	HS2008 HS2009	May 2021	2020-09-14
54	Farmessentials Hand Sanitizer	Missing risk statements; product not authorized to contain technical-grade ethanol	Tri Natural Mfg.	80099541	HS2010	June 2021	2020-09-14
55	Frid + Russell Hand Sanitizer	Contains unacceptable ingredient, ethyl acetate	Green Dolphin Systems Corp.	Unlicensed (no NPN or DIN on label)	All. Lot number not printed on the label.	Not printed on the label.	2020-07-10
56	Gal Hand Sanitizer	Missing risk statements; product not authorized to contain technical-grade ethanol	GAL Aviation Inc.	80098899	HS2804 HS2904 HS3004	April 2022	2020-08-21	HS0105 HS0405 HS0505 HS0605 HS0705 HS0805 HS1105 HS1205	May 2022
57	Gal Hand Sanitizer	Missing risk statements; product not authorized to contain technical-grade ethanol	GAL Aviation Inc.	80098899	HS2804 HS2904 HS3004	April 2022	2020-08-21
58	Gal Hand Sanitizer	Missing risk statements; product not authorized to contain technical-grade ethanol	GAL Aviation Inc.	80098899	HS0105 HS0405 HS0505 HS0605 HS0705 HS0805 HS1105 HS1205	May 2022	2020-08-21
59	Gal Hand Sanitizer	Missing risk statements; product not authorized to contain technical-grade ethanol	GAL Aviation Inc.	80098899	HS0206 HS0306	June 2022	2020-08-21
60	Gel 700 Hand Sanitizer	Contains unacceptable ingredient, ethyl acetate	Nature's Own Cosmetic Company Inc.	80100166	118 mL format L00521024 L00521025 L00525006 236 mL format L00527003 L00528001 L00530003 L00525016 L00526003 L00526011 L00527001 L00528011 L00530002 L00531002 3785 mL format L00515003	May 2022	2020-06-09
61	Gel 700 Hand Sanitizer	Contains unacceptable ingredient, ethyl acetate	Nature's Own Cosmetics Company	80100166	L00420003 L00425001 L00427007 L00501001	April 2022	2020-06-17
62	Gel 700 Hand Sanitizer	Contains unacceptable ingredient, ethyl acetate	Nature's Own Cosmetics Company	80100166	L00512004	May 2022	2020-06-17
63	Gel Antiseptique Pour Les Mains	Contains unacceptable ingredient, ethyl acetate	Mégalab Inc.	80015567	5135 5137 5138 5139 5142 5144 5149 5151 5152 5160	March 2022	2020-06-22
64	Gel désinfectant pour les mains	Contains unacceptable ingredient, ethyl acetate	Solutions Enviro-Formula, Inc.	80100221	PFGA20052201 PFGA1200512 PFFG01200604 PFFG01200529 PFFG02200525 PFFG04200527	Not printed on the label	2020-07-21
65	Gentle Hand Sanitizer With Aloe	Contains unacceptable ingredient, ethyl acetate	Angel Cosmoceuticals, Inc.	80098753	N753-01 N753-02 N753-03 N753-04 N753-05 N753-06	May 2022	2020-07-21
66	Germ Eliminator	Contains unacceptable ingredient, methanol	677042 Ontario Ltd. (DBA Donview Manufacturing)	80101737	150301	December 2020	2020-07-10
67	Germ Eliminator	Contains unacceptable ingredient, methanol	677042 Ontario Ltd. (DBA Donview Manufacturing)	80101737	150302	December 2020	2020-07-10
68	Germ Eliminator	Contains unacceptable ingredient, ethyl acetate	677042 Ontario Ltd. (DBA Donview Manufacturing)	80101737	150304	December 2023	2020-07-10
69	Germs Be Gone Hand Sanitizer Gel	Not properly labelled (incorrect label)	Brands International Corporation	80101519	20146030	May 2023	2021-02-03
70	Germzero	Contains unacceptable ingredient, ethyl acetate	Flash Beauté Inc.	80099604	243601	November 2022	2020-06-22
71	Gigi's Goodbye Germs Hand Sanitizer	Not authorized for sale in Canada	Simply at Home, Inc.	Unlicensed. Affected lots are labelled with the incorrect NPN 00167630 or 80099956	BB/MA 30/AL/2025 BB/MA 29/AL/2025 BB/MA 28/AL/2025 BB/MA 27/AL/2025 BB/MA 24/AL/2025 BB/MA 23/AL/2025 BB/MA 22/AL/2025 BB/MA 21/AL/2025 BB/MA 20/AL/2025 BB/MA 16/AL/2025 BB/MA 15/AL/2025 BB/MA 14/AL/2025	April 2025	2021-02-03
72	Gigi's Goodbye Germs Hand Sanitizer	Not authorized for sale in Canada	Simply at Home, Inc.	Unlicensed. Affected lots are labelled with the incorrect NPN 00167630 or 80099956.	BB/MA 07/MA/2025 BB/MA 06/MA/2025 BB/MA 05/MA/2025 BB/MA 04/MA/2025 BB/MA 01/MA/2025	May 2025	2021-02-03
73	Hand Sanitizer	Contains unacceptable ingredient, ethyl acetate	Contract Packaging Distributions Inc.	80098453	8613026 8613042 8613048 8613055 8613057 8613058 8613061 8613064 8613066	April 2022	2020-06-06
74	Hand Sanitizer	Contains unacceptable ingredient, ethyl acetate	JIS Enterprises Inc. (DBA JIS Specialty Products)	80099670	11042020 16042020 21042020 23042020	April 2022	2020-07-27
75	Hand Sanitizer Désinfectant pour les mains	Contains unacceptable ingredient, ethyl acetate	Walker Emulsions Ltd.	80100040	210061	Not printed on the label	2020-06-06
76	Hand Sanitizer Alco-San	Contains unacceptable ingredient, ethyl acetate	Crown Chemical Products, Inc.	Unlicensed (no NPN or DIN on label)	03130 03310 04070 51420-20	Not printed on the label	2020-06-30
77	Hand Sanitizer Alco-San	Contains unacceptable ingredient, ethyl acetate	Crown Chemical Products, Inc.	Unlicensed (no NPN or DIN on label)	51420-21 51520-20	Not printed on the label	2020-07-03
78	Hand Sanitizer Mano-San	Contains unacceptable ingredient, ethyl acetate	Shifaah Health	80100572	04070	April 2022	2020-07-21
79	Hangel Advanced Formula	Not authorized for sale in Canada; ethanol content is less than required to be effective	Hangel Canada Inc.	Unlicensed (no NPN or DIN on the label)	All	All	2021-02-17
80	Hangel Advanced Formula spray	Not authorized for sale in Canada	Hangel Canada Inc.	Unlicensed (no NPN or DIN on the label)	All	All	2021-02-17
81	Hangel Antibacterial Hand Wipes	Not authorized for sale in Canada; ethanol content is less than required to be effective	Hangel Canada Inc.	Unlicensed (no NPN or DIN on the label)	All	All	2021-02-17
82	Hangel New Advanced Formula	Not authorized for sale in Canada	Hangel Canada Inc.	Unlicensed (no NPN or DIN on the label)	All	All	2021-02-17
83	Happy Natural Products - Ethanol Sanitizer 80% (May also be sold as Happy Hand Sanitizer)	Not properly labelled (Missing NPN, lot number and expiry date)	Midori Products, Inc.	80099774	Not printed on the label	Not printed on the label	2021-02-03
84	Healthcare Plus Sanitizing Hand Gel	Contains unacceptable ingredient, ethyl acetate	The Color Group, Division of Canadian Custom Packaging	80002430	024002 024012 024022 021032 024042 024072 024082 024092 024003	April 2022	2020-06-30
85	Hello Bello Hand Sanitizer Gel Alternate Brand Names: SiL Hand Gel Sanitizer; AK Hand Sanitizer; Carry Clean Hand Gel; Defcon Hand Sanitizer; Lifebrand Hand Sanitizer; SiL Antiseptic Gel	Not properly labelled (improper directions for use in children); sold without proper testing	Unconditional Love Canada, Inc.	80100271	All	All	2021-02-03
86	Hello Bello Hand Sanitizer Spray Alternate Brand Names: Hand Sanitizer Spray	Not properly labelled (improper directions for use in children); sold without proper testing	Unconditional Love Canada, Inc.	80096879	All	All	2021-02-03
87	Hello Bello Hand Sanitizer Spray Alternate Brand Names: SiO2 Innovation Labs Hand Sanitizer Spray; Carry Clean Hand Sanitizer Spray; DEFCON 1 Hand Sanitizer Spray; McCaughey Consumer Products Hand Sanitizer Spray	Not properly labelled (improper directions for use in children); sold without proper testing	Unconditional Love Canada, Inc.	80099139	All	All	2021-02-03
88	Helping Hands Ethanol Sanitizer 72%	Missing risk statements; product not authorized to contain technical-grade ethanol	Porter's Tonic Inc.	80099170	10001 10002	May 2022	2020-09-28
89	Helping Hands Ethanol Sanitizer 72%	Missing risk statements; product not authorized to contain technical-grade ethanol	Porter's Tonic Inc.	80099170	10003	June 2022	2020-09-28
90	HeyPur	Contains unacceptable medicinal ingredient, 1-propanol	Heyseller, Inc.	80099351	All. Not printed on the label.	Not printed on the label	2020-12-11
91	Holistic Living 70% Alcohol Disinfectant Antiseptic	Not authorized for sale in Canada; Missing risk statements; product not authorized to contain technical-grade ethanol	Lusty Libation, Inc.	None	ISO007	May 2023	2020-09-04
92	HydraPure Gel	Missing risk statements; product not authorized to contain technical-grade ethanol	Les Eaux Saint-Leger/ Waters, Inc.	80097923	20119	April 2021	2021-02-03
93	HydraPure Gel	Missing risk statements; product not authorized to contain technical-grade ethanol	Les Eaux Saint-Leger/ Waters, Inc.	80097923	20128	May 2021	2021-02-03
94	Isogel	Contains unacceptable ingredient, ethyl acetate	Lalema Inc.	80098996	5900 0004	May 13, 2021	2020-06-11
95	Keep Calm - Assainisseur à base d'éthanol 70%	Contains unacceptable ingredient, ethyl acetate	Station-22	80098731	L200416-005 L200415-007 L200410-008	April 2022	2021-03-15
96	Keep Calm - Assainisseur à base d'éthanol 70%	Contains unacceptable ingredient, ethyl acetate	Station-22	80098731	L200504-005	May 2022	2021-03-15
97	Kleen RX Hand Sanitizer Gel	Contains unacceptable ingredient, ethyl acetate	Spa Dent, Inc.	80098426	2010810	April 2023	2020-07-21
98	KS-Progel Plus	Contains unacceptable ingredient, ethyl acetate	Delta Pharma Inc.	80097773	200417	April 2022	2020-07-27
99	Last Best Brewing and Distilling Hand Sanitizer	Missing risk statements; product not authorized to contain technical-grade ethanol	Last Best Brewing and Distilling, Inc.	80099050	001	May 2021	2020-10-13
100	Manogel	Contains unacceptable ingredient, methanol	Constant America	80098846	04291 04292 04293 04295 04301 04321	March 2022	2020-07-03
101	Manogel	Contains unacceptable ingredient, ethyl acetate	Constant America	80098846	04351	April 2022	2020-07-21
102	MB Hand Sanitizer	Contains unacceptable ingredient, ethyl acetate	Multi-Blend Ltd.	80099571	May 5, 2020 May 6, 2020 May 11, 2020 May 12, 2020 May 14, 2020 May 19, 2020 May 28, 2020	May 2022	2020-07-21
103	MB Hand Sanitizer	Contains unacceptable ingredient, ethyl acetate	Multi-Blend Ltd.	80099571	June 3, 2020 June 16, 2020	June 2022	2020-07-21
104	Med Clean Hand Sanitizer	Incorrect NPN; product not authorized to contain technical-grade ethanol; missing risk statements	Brands International Corporation	80021511	20100001	April 9, 2023	2020-06-24
105	Nomad Hand Sanitizer (Lemongrass)	Missing risk statements; product not authorized to contain technical-grade ethanol	Rocky Mountain Soap Company	80097907	04092001 to 04172003 04232003 to 04252007 04262001 to 04282005 04302001	April 2021	2020-10-13
106	Nomad Hand Sanitizer (Lemongrass)	Missing risk statements; product not authorized to contain technical-grade ethanol	Rocky Mountain Soap Company	80097907	05032001 to 05082004 05122001 to 05232006	May 2021	2020-10-13
107	Nomad Hand Sanitizer (Lemongrass)	Missing risk statements; product not authorized to contain technical-grade ethanol	Rocky Mountain Soap Company	80097907	06022001 to 06082001	June 2021	2020-10-13
108	Noteworthy Handrub	Missing risk statements; product not authorized to contain technical-grade ethanol	The Dubh Glas Distillery Inc.	80098926	20200417 20200529	Not printed on the label	2020-09-14
109	Opti-Max Opti-Pure	Product not authorized to contain technical-grade ethanol; missing risk statements	Les Produits Optimax Inc.	80099476	20200515	May 2022	2020-07-30
110	Prairie Potions Purify Hand Sanitizer and Antibacterial Spray	Contains unacceptable ingredient, methanol	Prairie Potions	Unlicensed (no NPN or DIN on label)	All. Not printed on the label.	Not printed on the label	2020-10-13
111	Protectenol Hand Sanitizer	Missing risk statements	Applied Lubrication Technology Inc.	80098373	20-0110 20-0111 20-0112 20-0113 20-0114 20-0115 20-0116 20-0117	Not printed on the label	2020-07-06
112	Protectenol Hand Sanitizer	Missing risk statements	Applied Lubrication Technology Inc.	80098373	20-075 to 20-082 20-084 to 20-100 20-103 to 20-144 20-148 to 20-209 20-211 to 20-295 20-298 to 20-306 20-310 to 20-312 20-314 to 20-330 20-338 to 20-363 20-397 20-405 20-419 20-421 20-422 20-426 20-427	Not printed on the label	2020-06-24
113	Protectenol Hand Sanitizer Liquid	Contains unacceptable ingredient, ethyl acetate	Applied Lubrication Technology	80098373	20-070 20-083 20-366 20-367 20-368 20-369 20-370 20-371 20-372 20-373	Not printed on the label	2020-06-10
114	Protegel	Not authorized for sale in Canada	Protegel Quebec Inc.	Unlicensed (no NPN or DIN on the label)	All	All	2021-02-17
115	Protegel (75% éthanol)	Not authorized for sale in Canada	Protegel Quebec Inc.	Unlicensed (no NPN or DIN on the label)	All	All	2021-02-17
116	Protegel Antibactérien en forme de gel (75-82% éthanol)	Not authorized for sale in Canada; incorrect NPN	Protegel Quebec Inc.	Unlicensed (no NPN or DIN on the label)	All	All	2021-02-17
117	Protegel formule avancée	Not authorized for sale in Canada	Protegel Quebec Inc.	Unlicensed (no NPN or DIN on the label)	All	All	2021-02-17
118	Protegel Hand sanitizer	Not authorized for sale in Canada	Protegel Quebec Inc.	Unlicensed (no NPN or DIN on the label)	All	All	2021-02-17
119	Protegel Nouvelle Formule Antibactérien	Not authorized for sale in Canada	Protegel Quebec Inc.	Unlicensed (no NPN or DIN on the label)	All	All	2021-02-17
120	Pure Essentials Lavender and Sage Hand Spray with Denatured Ethanol	Not authorized for sale in Canada; contains unacceptable ingredient, methanol	Pure Essentials Inc.	Unlicensed (no NPN or DIN on the label)	All	Not printed on the label	2020-10-19
121	Pure Essentials Orange and Niaouli Hand Spray with Denatured Ethanol	Not authorized for sale in Canada; contains unacceptable ingredient, methanol	Pure Essentials Inc.	Unlicensed (no NPN or DIN on the label)	All	Not printed on the label	2020-10-19
122	PurGerme (4 L format)	Contains unacceptable medicinal ingredient, 1-propanol	Groupe LAV Inc.	80098625	80098255	July 2023	2020-11-27
123	PurGerme (4 L format)	Contains unacceptable medicinal ingredient, 1-propanol	Groupe LAV Inc.	80098625	80098625-06	September 2023	2020-11-27
124	PurGerme; ByeByeGerms; Cardea	Contains unacceptable medicinal ingredient, 1-propanol	Groupe LAV Inc.	80098625	All lots manufactured between March 2020 and September 2020 except SO-0629A, SO-0629B, 80098625, 80098625-8, 2010002, 2010006, 2010007, 2010008, 2010013, 2010014, 2010015, 2011001, 2011002, 2011004, 2011005, 2011006, 2012001, and 2012002	March 2023 to September 2023	2021-02-03
125	Purus	Contains unacceptable ingredient, methanol	Pharmalab, Inc.	80097823	B010454 B010486 B010534 B010535 B010591 B010592 B010593 B010594 B010595 B010596 B010915 B010975 B010981	April 2022	2020-07-21
126	Sanatouch	Contains unacceptable ingredient, ethyl acetate	Bio Organic Solutions Corp.	80098484	200409-1	April 2022	2020-07-27
127	Sanify Hand Sanitizer	Product not authorized to contain technical-grade ethanol; missing risk statements	Lusty Libation, Inc.	80099248	LotSan005 LotSan006 LotSan007 LotSan008	April 2023- June 2023	2020-07-06
128	Sanilabs Hand Sanitizer 70% Ethanol	Contains unacceptable ingredient, ethyl acetate	Sanilabs Inc.	80098769	6069	April 20, 2022	2020-06-06
129	Sanilabs Hand Sanitizer 70% Ethanol	Contains unacceptable ingredient, ethyl acetate	Sanilabs Inc.	80098769	6075	April 28, 2022	2020-06-06
130	Sanitagel	Contains unacceptable ingredient, methanol	Jefo Nutrition, Inc.	80098567	07820R414 08520R414 08720R414	March 2021	2020-07-03
131	Sanitagel	Contains unacceptable ingredient, methanol	Jefo Nutrition, Inc.	80098567	09020R414 09320R414	April 2021	2020-07-03
132	Sanix - Gel d'alcool pour les mains avec émollients, 70% alcool éthylique en format de 250 mL	Contains unacceptable ingredient, methanol	Sanix	None	All. Not printed on the label.	Not printed on the label.	2020-10-13
133	Sanix - Gel d'alcool pour les mains avec émollients, 70% alcool éthylique en format de 4 L	Contains unacceptable ingredient, methanol	Sanix	Mentions 80098684	All. Not printed on the label.	Not printed on the label.	2020-10-13
134	Septeeze	Contains unacceptable ingredient, ethyl acetate	Les Produits Ultrapro, Inc.	80098001	0155505 0155405 0155805 0156505	May 2022	2020-07-21
135	Siding 14 Brewing Company - Ethanol Sanitizer 80%	Missing risk statements; product not authorized to contain technical-grade ethanol	Siding 14 Brewing Company Ltd.	80098925	20.036 to 20.073	Not printed on the label	2020-11-13
136	Silver Sanitizer	Not authorized for sale in Canada	10932540 Canada, Inc. DBA Bio Life Sciences Corp.	Unlicensed (no NPN or DIN on label)	All	All	2021-02-03
137	Smart Care	Contains unacceptable ingredient, ethyl acetate	R&D Technical Solutions Ltd.	80099110	005154 005155	May 2022	2020-06-10
138	Snake Lake Brewing Company - Ethanol Sanitizer 80%	Missing risk statements; product not authorized to contain technical-grade ethanol	Snake Lake Brewing Company, Inc.	80100225	0002	May 2022	2020-11-02
139	Solution Hydro-Alcoolique Pour Les Mains	Missing risk statements; product not authorized to contain technical-grade ethanol	9376-5576 Québec Inc., DBA Les Produits PGM	80101326	03-06-22	June 2022	2020-08-21
140	Tekare Instant Hand Cleanser Gel	Contains unacceptable ingredient, ethyl acetate	TEKPolymer Inc.	Unlicensed (no NPN or DIN on the label)	HG200320 (not printed on the label)	April 2023	2020-06-22
141	The 101 Coast Distillery Hand + Surface Sanitizer	Missing risk statements; product not authorized to contain technical-grade ethanol; product not authorized for sanitizing hard surfaces	Coast Distillery Ltd., DBA The 101 Brewhouse + Distillery	80098856	57 58 59 60 61 62 63 64	Not printed on the label	2020-11-27
142	Tidol Hand Sanitizer 70%	Contains unacceptable ingredient, ethyl acetate	Tidol Corporation	80099632	7080	April 2022	2020-06-10
143	Upstreet Do Gooder Hand Sanitizer 65%	Contains unacceptable ingredient, ethyl acetate	Upstreet Craft Brewing	80098137	A B	April 2022	2020-07-27
144	Upstreet Do Gooder Hand Sanitizer 80%	Contains unacceptable ingredient, ethyl acetate	Upstreet Craft Brewing	80100114	C	April 2022	2020-07-27
145	Vima-San	Contains unacceptable ingredient, ethyl acetate	Crown Chemical Products, Inc.	Unlicensed (no NPN or DIN on label)	02200 02270 03130 03310	Not printed on the label	2020-06-30
146	Vima-San Hand Sanitizer	Contains unacceptable ingredient, ethyl acetate	Green Dolphin Systems Corp.	Unlicensed (no NPN or DIN on label)	All. Lot number not printed on the label.	Not printed on the label	2020-07-10
147	Visibly Clean Hand Sanitizer	Not authorized for sale in Canada	Brands International Corporation	None	All	All	2020-06-24
148	Vitalpur	Contains unacceptable ingredient, ethyl acetate	Laboratoire Capillaire Guy Décaux	80100023	1 2 3 7 8 9 10	Not printed on the label	2020-07-10
149	Walker Emulsions Hand Sanitizer	Contains unacceptable ingredient, ethyl acetate	Walker Emulsions Ltd.	80098678	209638	Not printed on the label	2020-06-06
150	Weltel Hand Sanitizer	Missing risk statements; product not authorized to contain technical-grade ethanol	Tri Natural Mfg.	80099541	HS2005	May 2021	2020-09-14
151	X-Pure Vert-2-Go Gel	Contains unacceptable ingredient, ethyl acetate	Wood Wyant Inc.	80013648	109832 309132 408732 208732 109732 109232	April 2022	2020-06-10
152	Xero Germs	Sold without proper testing	National Therapy Products, Inc.	80100321	N20249	July 2022	2021-02-03
153	Zytec Germ Buster	Counterfeit product	Northern National Sales, Inc.	80015625	3329733126	April 2022	2021-02-03
154	Manogel	Contains unacceptable ingredient, ethyl acetate	Constant America	80098846	04351	April 2022	2020-07-21
155	MB Hand Sanitizer	Contains unacceptable ingredient, ethyl acetate	Multi-Blend Ltd.	80099571	May 5, 2020 May 6, 2020 May 11, 2020 May 12, 2020 May 14, 2020 May 19, 2020 May 28, 2020	May 2022	2020-07-21
156	MB Hand Sanitizer	Contains unacceptable ingredient, ethyl acetate	Multi-Blend Ltd.	80099571	June 3, 2020 June 16, 2020	June 2022	2020-07-21
157	Med Clean Hand Sanitizer	Incorrect NPN; product not authorized to contain technical-grade ethanol; missing risk statements	Brands International Corporation	80021511	20100001	April 9, 2023	2020-06-24
158	Nomad Hand Sanitizer (Lemongrass)	Missing risk statements; product not authorized to contain technical-grade ethanol	Rocky Mountain Soap Company	80097907	04092001 to 04172003 04232003 to 04252007 04262001 to 04282005 04302001	April 2021	2020-10-13
159	Nomad Hand Sanitizer (Lemongrass)	Missing risk statements; product not authorized to contain technical-grade ethanol	Rocky Mountain Soap Company	80097907	05032001 to 05082004 05122001 to 05232006	May 2021	2020-10-13
160	Nomad Hand Sanitizer (Lemongrass)	Missing risk statements; product not authorized to contain technical-grade ethanol	Rocky Mountain Soap Company	80097907	06022001 to 06082001	June 2021	2020-10-13
161	Noteworthy Handrub	Missing risk statements; product not authorized to contain technical-grade ethanol	The Dubh Glas Distillery Inc.	80098926	20200417 20200529	Not printed on the label	2020-09-14
162	Opti-Max Opti-Pure	Product not authorized to contain technical-grade ethanol; missing risk statements	Les Produits Optimax Inc.	80099476	20200515	May 2022	2020-07-30
163	Prairie Potions Purify Hand Sanitizer and Antibacterial Spray	Contains unacceptable ingredient, methanol	Prairie Potions	Unlicensed (no NPN or DIN on label)	All. Not printed on the label.	Not printed on the label	2020-10-13
164	Protectenol Hand Sanitizer	Missing risk statements	Applied Lubrication Technology Inc.	80098373	20-0110 20-0111 20-0112 20-0113 20-0114 20-0115 20-0116 20-0117	Not printed on the label	2020-07-06
165	Protectenol Hand Sanitizer	Missing risk statements	Applied Lubrication Technology Inc.	80098373	20-075 to 20-082 20-084 to 20-100 20-103 to 20-144 20-148 to 20-209 20-211 to 20-295 20-298 to 20-306 20-310 to 20-312 20-314 to 20-330 20-338 to 20-363 20-397 20-405 20-419 20-421 20-422 20-426 20-427	Not printed on the label	2020-06-24
166	Protectenol Hand Sanitizer Liquid	Contains unacceptable ingredient, ethyl acetate	Applied Lubrication Technology	80098373	20-070 20-083 20-366 20-367 20-368 20-369 20-370 20-371 20-372 20-373	Not printed on the label	2020-06-10
167	Protegel	Not authorized for sale in Canada	Protegel Quebec Inc.	Unlicensed (no NPN or DIN on the label)	All	All	2021-02-17
168	Protegel (75% éthanol)	Not authorized for sale in Canada	Protegel Quebec Inc.	Unlicensed (no NPN or DIN on the label)	All	All	2021-02-17
169	Protegel Antibactérien en forme de gel (75-82% éthanol)	Not authorized for sale in Canada; incorrect NPN	Protegel Quebec Inc.	Unlicensed (no NPN or DIN on the label)	All	All	2021-02-17
170	Protegel formule avancée	Not authorized for sale in Canada	Protegel Quebec Inc.	Unlicensed (no NPN or DIN on the label)	All	All	2021-02-17
171	Protegel Hand sanitizer	Not authorized for sale in Canada	Protegel Quebec Inc.	Unlicensed (no NPN or DIN on the label)	All	All	2021-02-17
172	Protegel Nouvelle Formule Antibactérien	Not authorized for sale in Canada	Protegel Quebec Inc.	Unlicensed (no NPN or DIN on the label)	All	All	2021-02-17
173	Pure Essentials Lavender and Sage Hand Spray with Denatured Ethanol	Not authorized for sale in Canada; contains unacceptable ingredient, methanol	Pure Essentials Inc.	Unlicensed (no NPN or DIN on the label)	All	Not printed on the label	2020-10-19
174	Pure Essentials Orange and Niaouli Hand Spray with Denatured Ethanol	Not authorized for sale in Canada; contains unacceptable ingredient, methanol	Pure Essentials Inc.	Unlicensed (no NPN or DIN on the label)	All	Not printed on the label	2020-10-19
175	PurGerme (4 L format)	Contains unacceptable medicinal ingredient, 1-propanol	Groupe LAV Inc.	80098625	80098255	July 2023	2020-11-27
176	PurGerme (4 L format)	Contains unacceptable medicinal ingredient, 1-propanol	Groupe LAV Inc.	80098625	80098625-06	September 2023	2020-11-27
177	PurGerme; ByeByeGerms; Cardea	Contains unacceptable medicinal ingredient, 1-propanol	Groupe LAV Inc.	80098625	All lots manufactured between March 2020 and September 2020 except SO-0629A, SO-0629B, 80098625, 80098625-8, 2010002, 2010006, 2010007, 2010008, 2010013, 2010014, 2010015, 2011001, 2011002, 2011004, 2011005, 2011006, 2012001, and 2012002	March 2023 to September 2023	2021-02-03
178	Purus	Contains unacceptable ingredient, methanol	Pharmalab, Inc.	80097823	B010454 B010486 B010534 B010535 B010591 B010592 B010593 B010594 B010595 B010596 B010915 B010975 B010981	April 2022	2020-07-21
179	Sanatouch	Contains unacceptable ingredient, ethyl acetate	Bio Organic Solutions Corp.	80098484	200409-1	April 2022	2020-07-27
180	Sanify Hand Sanitizer	Product not authorized to contain technical-grade ethanol; missing risk statements	Lusty Libation, Inc.	80099248	LotSan005 LotSan006 LotSan007 LotSan008	April 2023- June 2023	2020-07-06
181	Sanilabs Hand Sanitizer 70% Ethanol	Contains unacceptable ingredient, ethyl acetate	Sanilabs Inc.	80098769	6069	April 20, 2022	2020-06-06
182	Sanilabs Hand Sanitizer 70% Ethanol	Contains unacceptable ingredient, ethyl acetate	Sanilabs Inc.	80098769	6075	April 28, 2022	2020-06-06
183	Sanitagel	Contains unacceptable ingredient, methanol	Jefo Nutrition, Inc.	80098567	07820R414 08520R414 08720R414	March 2021	2020-07-03
184	Sanitagel	Contains unacceptable ingredient, methanol	Jefo Nutrition, Inc.	80098567	09020R414 09320R414	April 2021	2020-07-03
185	Sanix - Gel d'alcool pour les mains avec émollients, 70% alcool éthylique en format de 250 mL	Contains unacceptable ingredient, methanol	Sanix	None	All. Not printed on the label.	Not printed on the label.	2020-10-13
186	Sanix - Gel d'alcool pour les mains avec émollients, 70% alcool éthylique en format de 4 L	Contains unacceptable ingredient, methanol	Sanix	Mentions 80098684	All. Not printed on the label.	Not printed on the label.	2020-10-13
187	Septeeze	Contains unacceptable ingredient, ethyl acetate	Les Produits Ultrapro, Inc.	80098001	0155505 0155405 0155805 0156505	May 2022	2020-07-21
188	Siding 14 Brewing Company - Ethanol Sanitizer 80%	Missing risk statements; product not authorized to contain technical-grade ethanol	Siding 14 Brewing Company Ltd.	80098925	20.036 to 20.073	Not printed on the label	2020-11-13
189	Silver Sanitizer	Not authorized for sale in Canada	10932540 Canada, Inc. DBA Bio Life Sciences Corp.	Unlicensed (no NPN or DIN on label)	All	All	2021-02-03
190	Smart Care	Contains unacceptable ingredient, ethyl acetate	R&D Technical Solutions Ltd.	80099110	005154 005155	May 2022	2020-06-10
191	Snake Lake Brewing Company - Ethanol Sanitizer 80%	Missing risk statements; product not authorized to contain technical-grade ethanol	Snake Lake Brewing Company, Inc.	80100225	0002	May 2022	2020-11-02
192	Solution Hydro-Alcoolique Pour Les Mains	Missing risk statements; product not authorized to contain technical-grade ethanol	9376-5576 Québec Inc., DBA Les Produits PGM	80101326	03-06-22	June 2022	2020-08-21
193	Tekare Instant Hand Cleanser Gel	Contains unacceptable ingredient, ethyl acetate	TEKPolymer Inc.	Unlicensed (no NPN or DIN on the label)	HG200320 (not printed on the label)	April 2023	2020-06-22
194	The 101 Coast Distillery Hand + Surface Sanitizer	Missing risk statements; product not authorized to contain technical-grade ethanol; product not authorized for sanitizing hard surfaces	Coast Distillery Ltd., DBA The 101 Brewhouse + Distillery	80098856	57 58 59 60 61 62 63 64	Not printed on the label	2020-11-27
195	Tidol Hand Sanitizer 70%	Contains unacceptable ingredient, ethyl acetate	Tidol Corporation	80099632	7080	April 2022	2020-06-10
196	Upstreet Do Gooder Hand Sanitizer 65%	Contains unacceptable ingredient, ethyl acetate	Upstreet Craft Brewing	80098137	A B	April 2022	2020-07-27
197	Upstreet Do Gooder Hand Sanitizer 80%	Contains unacceptable ingredient, ethyl acetate	Upstreet Craft Brewing	80100114	C	April 2022	2020-07-27
198	Vima-San	Contains unacceptable ingredient, ethyl acetate	Crown Chemical Products, Inc.	Unlicensed (no NPN or DIN on label)	02200 02270 03130 03310	Not printed on the label	2020-06-30
199	Vima-San Hand Sanitizer	Contains unacceptable ingredient, ethyl acetate	Green Dolphin Systems Corp.	Unlicensed (no NPN or DIN on label)	All. Lot number not printed on the label.	Not printed on the label	2020-07-10
200	Visibly Clean Hand Sanitizer	Not authorized for sale in Canada	Brands International Corporation	None	All	All	2020-06-24
201	Vitalpur	Contains unacceptable ingredient, ethyl acetate	Laboratoire Capillaire Guy Décaux	80100023	1 2 3 7 8 9 10	Not printed on the label	2020-07-10
202	Walker Emulsions Hand Sanitizer	Contains unacceptable ingredient, ethyl acetate	Walker Emulsions Ltd.	80098678	209638	Not printed on the label	2020-06-06
203	Weltel Hand Sanitizer	Missing risk statements; product not authorized to contain technical-grade ethanol	Tri Natural Mfg.	80099541	HS2005	May 2021	2020-09-14
204	X-Pure Vert-2-Go Gel	Contains unacceptable ingredient, ethyl acetate	Wood Wyant Inc.	80013648	109832 309132 408732 208732 109732 109232	April 2022	2020-06-10
205	Xero Germs	Sold without proper testing	National Therapy Products, Inc.	80100321	N20249	July 2022	2021-02-03
206	Zytec Germ Buster	Counterfeit product	Northern National Sales, Inc.	80015625	3329733126	April 2022	2021-02-03
