## Supplementary material for "Hand sanitizer recalls during the COVID-19 pandemic: a descriptive analysis of regulatory records from Canada, Nepal, Singapore and the USA": Rawdata Nepal

### Sheet: Nepal
SN	Mfg date	Ex. Date	Recall date	Product	Pack size	Group	Batch no	Classification as perWHO	PARAMETER	Reason of Recall	Company	Manufacturer
1	2020-01-08	2022-01-08	2020-10-10	Aerosoft I	5 liter	Antiseptic	S15L20200	Falsified	Impurity	Contains Methanol (47% V/V)	Susankya	Nepal
2	2020-01-08	NA	28-09-2020	Herbaltre	500 ml	Antiseptic	273	Falsified	Impurity	Contains Methanol (62% V/V)	Shivika Co	India
3	2020-01-03	NA	28-09-2020	KUM Han	5 liter	Antiseptic	3	Substand	Assay	Contains Isopropyl Alcohol (25%V	Repacked	Nepal
4	2020-01-03	NA	28-09-2020	Clean Han	5 liter	Antiseptic	3	Falsified	Impurity	Contains Methanol (8% V/V)	Repacked	Nepal
5	2020-01-07	NA	28-09-2020	KUMKUM	500 ml	Antiseptic	1	Falsified	Impurity	Contains Methanol (52% V/V)	Kumkum	Nepal
6	2020-01-08	NA	28-09-2020	Instant Ha	5 liter	Antiseptic	1	Falsified	Impurity	Contains Methanol (72% V/V)	Kumkum	Nepal
7	2020-01-06	NA	28-09-2020	Instant Ha	1 liter	Antiseptic	0A-08	Falsified	Impurity	Contains Methanol (75% V/V)	Om Arogy	Nepal
		D8
8	2020-01-08	NA	28-09-2020	Sadhana I	5 liter	Antiseptic	5	Falsified	Impurity	Contains Methanol (41% V/V)	Sadhana S	Nepal
9	2020-01-09	NA	28-09-2020	Drone Ha	500 ml	Antiseptic	5	Falsified	Impurity	Contains Methanol (32% V/V),Eth	Kalika Soa	Nepal
10	2020-01-09	NA	28-09-2020	Drone Ha	500 ml	Antiseptic	5	Falsified	Impurity	Contains Methanol (33% V/V),Eth	Kalika Soa	Nepal
11	2020-01-06	NA	20-11-2020	Beeta Cle	500 ml	Antiseptic	16	Substand	Assay	Contains Ethanol (67% V/V)	Vinit Cos	India
12	2020-01-03	NA	20-11-2020	Bio Rub E-	50 ml	Antiseptic	BIO-301	Substand	Assay	Contains Ethanol (64% V/V)	Biofoods	Nepal
13	2020-01-06	NA	20-11-2020	Dabur Inst	500 ml	Antiseptic	N600005	Substand	Assay	Assay of ethanol and pH	Dabur Ne	Nepal
14	NA	NA	16-09-2020	Opekal N	120 ml	Antiseptic	NA	Substand	Assay	Contains Ethanol (68% V/V)	Guangzho	China
15	NA	NA	16-09-2020	Sasa Insta	50 ml	Antiseptic	NA	Falsified	Impurity	Contains Ethanol (13.78% V/V), M	Sampada	Nepal
16	NA	NA	16-09-2020	Pamacare	60 ml	Antiseptic	NA	Substand	Assay	Contains Ethanol (66% V/V)	RL Corp In	India
17	NA	NA	16-09-2020	Unicare In	65 ml	Antiseptic	NA	Falsified	Impurity	Contains Methanol (55% V/V)	Shreenat	Nepal
18	2020-01-04	2021-01-03	30-09-2020	Safe Hand	200 ml	Antiseptic	GSH-001	Substand	Assay	Does not comply with Assay of et	Prime Pha	Nepal
19	2020-01-06	2021-01-05	30-09-2020	Hand Rub	1 liter	Antiseptic	B.N.001	Substand	Assay	Does not comply with Assay of et	Himalaya	Nepal
20	2021-01-06	2022-01-05	19/3/2022	Dabur Inst	1 liter	Antiseptic	NB00005	Substand	pH	Does not comply as per standard f	Dabur Ne	Nepal
21	2021-01-06	2022-01-05	19/3/2022	Dabur Inst	75ml	Antiseptic	NB00005	Substand	pH	Does not comply as per standard f	Dabur Ne	Nepal
22	2021-01-04	2021-01-04	19/3/2022	Clean wel	500ml	Antiseptic	FAHS20	Substand	pH	Does not comply as per standard f	Arya Phar	Nepal
23	2021-01-04	2021-01-04	19/3/2022	Clean wel	100ml	Antiseptic	AAHS27	Substand	pH	Does not comply as per standard f	Arya Phar	Nepal
24	2022-01-01	2024-01-12	16/11/2022	GHC hand sanitizer	500ml	Antiseptic	CARE-11-22	Substandard	Assay , Impuritty	Does not comply as per standard for instant hand sanitizer(Alcohol based) 2076 with respect to identification test, assay test Poaitive for presence of ethyl alcohol (2%v/v) and methyl alcohol (67%v/v)	Global Healthcare	India
25	2022-01-08	2025-01-07	19/12/2022	GHC hand sanitizer	5 liter	Antiseptic	CARE-121-22	Substandard	Assay , Impuritty	Does not comply as per standard for instant hand sanitizer(Alcohol based) 2076 with respect to assay test : Ethanol ( 64% v/v)	Global Healthcare	India
26	2022-01-02	2025-01-01	19/12/2022	19/3/2021	500ml	Antiseptic	CARE-49-22	Substandard	Impurity	Does not comply as per standard for instant hand sanitizer(Alcohol based) 2076 with respect to identification test, assay test Positive for methanol and assay test Methanol (66 %v/v)	KS International	Nepal
