## Supplementary material for "Hand sanitizer recalls during the COVID-19 pandemic: a descriptive analysis of regulatory records from Canada, Nepal, Singapore and the USA": Rawdata _Singapore

### Sheet: Singapore
S.N.	Date of Recall	Product (Batch / Details)	Manufacturer / Distributor	Reason for Recall	source
1	2020-12-17	THE SKIN PHARMACY® SEPICLEAN HAND SANITISER (all batches)	The Skin Pharmacy	Methanol content above pharmacopeia limits	https://www.hsa.gov.sg/announcements/product-recall/the-skin-pharmacy-sepiclean-hand-sanitiser#:~:text=Retail,above%20the%20pharmaceutical%20pharmacopoeia%20limit
2	2020-12-17	CAREDYN® ANTI-BACTERIAL HAND SANITISER SWEET ORANGE	Axklusiv International Pte Ltd	Methanol content above pharmacopeia limits	https://www.hsa.gov.sg/announcements/product-recall/caredyn-anti-bacterial-hand-sanitiser-sweet-orange
3	2020-12-17	PRIMO HAND GEL SPRAY HAND SANITIZER ORIGINAL	Venus Beauty Pte Ltd	Methanol content above pharmacopeia limits	https://www.hsa.gov.sg/announcements/product-recall/primo-hand-gel-spray-hand-sanitizer-original
4	2020-12-17	COSMO MED® ANTISEPTIC ALCOHOL-BASED HAND SANITIZER (Batch 202003)	Global Pharma Pte Ltd	Methanol content above pharmacopeia limits	https://www.hsa.gov.sg/announcements/product-recall/cosmo-med-antiseptic-alcohol-based-hand-sanitizer#:~:text=Retail,above%20the%20pharmaceutical%20pharmacopoeia%20limit
5	Feb–Apr 2021	Asepso™ Professional Hand Sanitiser (Batch: B42M)	Sweetyet Development Pte Ltd	Acetaldehyde and methanol above pharmacopeia limits	https://www.hsa.gov.sg/docs/default-source/hprg-vcb/product-defect-and-recall/recall-of-hand-sanitisers-%28feb-to-april-2021%29_annex-a.pdf?sfvrsn=39c35033_2
6	Feb–Apr 2021	Cuticura Hand Sanitizer (all batches)	Alphico Marketing Pte Ltd	Acetaldehyde above pharmacopeia limit	https://www.hsa.gov.sg/docs/default-source/hprg-vcb/product-defect-and-recall/recall-of-hand-sanitisers-%28feb-to-april-2021%29_annex-a.pdf?sfvrsn=39c35033_2
7	Feb–Apr 2021	Epi KleenGel Hand Sanitizer Gel (all batches)	DCH Auriga Singapore	Acetaldehyde above pharmacopeia limit	https://www.hsa.gov.sg/docs/default-source/hprg-vcb/product-defect-and-recall/recall-of-hand-sanitisers-%28feb-to-april-2021%29_annex-a.pdf?sfvrsn=39c35033_2
8	Feb–Apr 2021	Guardian Lavender & Passion Flower Antibacterial Hand Sanitiser (Batch 9K28DF)	Guardian Health & Beauty	Acetaldehyde above pharmacopeia limit	https://www.hsa.gov.sg/docs/default-source/hprg-vcb/product-defect-and-recall/recall-of-hand-sanitisers-%28feb-to-april-2021%29_annex-a.pdf?sfvrsn=39c35033_2
9	Feb–Apr 2021	Guardian Aloe & Korean-Mint Antibacterial Hand Sanitiser (Batch 0D32DF)	Guardian Health & Beauty	Acetaldehyde above pharmacopeia limit	https://www.hsa.gov.sg/docs/default-source/hprg-vcb/product-defect-and-recall/recall-of-hand-sanitisers-%28feb-to-april-2021%29_annex-a.pdf?sfvrsn=39c35033_2
10	Feb–Apr 2021	Kundal Fresh Water Hand Sanitizer+ (Batch BN227)	The Skin Factory Global SG Pte Ltd	Acetaldehyde above pharmacopeia limit	https://www.hsa.gov.sg/docs/default-source/hprg-vcb/product-defect-and-recall/recall-of-hand-sanitisers-%28feb-to-april-2021%29_annex-a.pdf?sfvrsn=39c35033_2
11	Feb–Apr 2021	Sanitelle® Instant Hand Sanitizer Antiseptic Gel (Kids) (all batches)	Portes Holdings Pte Ltd	Acetaldehyde above pharmacopeia limit	https://www.hsa.gov.sg/docs/default-source/hprg-vcb/product-defect-and-recall/recall-of-hand-sanitisers-%28feb-to-april-2021%29_annex-a.pdf?sfvrsn=39c35033_2
12	Feb–Apr 2021	Cath Kidston® Moisturising Hand Sanitiser (all batches)	Watson’s Personal Care Stores Pte Ltd	Acetaldehyde above pharmacopeia limit	https://www.hsa.gov.sg/docs/default-source/hprg-vcb/product-defect-and-recall/recall-of-hand-sanitisers-%28feb-to-april-2021%29_annex-a.pdf?sfvrsn=39c35033_2
13	Feb–Apr 2021	红月亮® Redmoon 抑菌免水净手凝胶 (Bacteriostat Wash Free Hand Gel) (all batches)	TGP Living Collection Pte Ltd	Acetaldehyde above pharmacopeia limit	https://www.hsa.gov.sg/docs/default-source/hprg-vcb/product-defect-and-recall/recall-of-hand-sanitisers-%28feb-to-april-2021%29_annex-a.pdf?sfvrsn=39c35033_2
14	Feb–Apr 2021	We¹¹ Daily Instant Hand Sanitiser (all batches)	Bitsy Pte Ltd	Acetaldehyde and methanol above pharmacopeia limits	https://www.hsa.gov.sg/docs/default-source/hprg-vcb/product-defect-and-recall/recall-of-hand-sanitisers-%28feb-to-april-2021%29_annex-a.pdf?sfvrsn=39c35033_2
15	Feb–Apr 2021	Cool Day’s Peppermint Instant Hand Sanitizer (all batches)	Japan Home (Retail) Pte Ltd	Acetaldehyde above pharmacopeia limit	https://www.hsa.gov.sg/docs/default-source/hprg-vcb/product-defect-and-recall/recall-of-hand-sanitisers-%28feb-to-april-2021%29_annex-a.pdf?sfvrsn=39c35033_2
16	Feb–Apr 2021	Walch® Instant Hand Sanitizer (Batch TG01)	Whealthfields Lohmann (S) Pte Ltd	Acetaldehyde above pharmacopeia limit	https://www.hsa.gov.sg/docs/default-source/hprg-vcb/product-defect-and-recall/recall-of-hand-sanitisers-%28feb-to-april-2021%29_annex-a.pdf?sfvrsn=39c35033_2
17	Feb–Apr 2021	TP 706 Hand Sanitiser (Exp: 10/03/2022)	Topseller Pte Ltd	Acetaldehyde and methanol above pharmacopeia limits	https://www.hsa.gov.sg/docs/default-source/hprg-vcb/product-defect-and-recall/recall-of-hand-sanitisers-%28feb-to-april-2021%29_annex-a.pdf?sfvrsn=39c35033_2
18	Feb–Apr 2021	Lifebuoy Instant Hand Sanitizer (Batch OD13UL)	Unilever Singapore Pte Ltd	Acetaldehyde above pharmacopeia limit	https://www.hsa.gov.sg/docs/default-source/hprg-vcb/product-defect-and-recall/recall-of-hand-sanitisers-%28feb-to-april-2021%29_annex-a.pdf?sfvrsn=39c35033_2
19	Feb–Apr 2021	FairPrice Hand Sanitiser (Lavender) (Batch 201251-001)	NTUC FairPrice Co-operative Ltd	Acetaldehyde above pharmacopeia limit	https://www.hsa.gov.sg/docs/default-source/hprg-vcb/product-defect-and-recall/recall-of-hand-sanitisers-%28feb-to-april-2021%29_annex-a.pdf?sfvrsn=39c35033_2
20	Feb–Apr 2021	germ-X® Advanced Hand Sanitizer (Original Scent) (all batches)	NTUC FairPrice Co-operative Ltd	Acetaldehyde above pharmacopeia limit	https://www.hsa.gov.sg/docs/default-source/hprg-vcb/product-defect-and-recall/recall-of-hand-sanitisers-%28feb-to-april-2021%29_annex-a.pdf?sfvrsn=39c35033_2
21	Feb–Apr 2021	Sanigen Gel Hand Refreshing Gel 600ml (all batches)	TFP Distribution Pte Ltd	Acetaldehyde and methanol above pharmacopeia limits	https://www.hsa.gov.sg/docs/default-source/hprg-vcb/product-defect-and-recall/recall-of-hand-sanitisers-%28feb-to-april-2021%29_annex-a.pdf?sfvrsn=39c35033_2
22	Feb–Apr 2021	Yuri® Hand Gel (Green Tea Extract) (all batches)	Yuri Distribution Company Pte Ltd	Acetaldehyde above pharmacopeia limit	https://www.hsa.gov.sg/docs/default-source/hprg-vcb/product-defect-and-recall/recall-of-hand-sanitisers-%28feb-to-april-2021%29_annex-a.pdf?sfvrsn=39c35033_2
